# RNA sequencing of whole blood defines the signature of high intensity exercise at altitude in elite speed skaters

**DOI:** 10.1101/2021.07.05.21259966

**Authors:** Andrey S. Glotov, Irina E. Zelenkova, Elena S. Vashukova, Anna R. Shuvalova, Alexandra D. Zolotareva, Dmitrii E. Polev, Yury A. Barbitoff, Oleg S. Glotov, Andrey M. Sarana, Sergey G. Scherbak, Mariya A. Rozina, Victoria L. Gogotova, Alexander V. Predeus

## Abstract

**Objectives:** Although high altitude training has been increasingly popular in endurance athletes, the molecular and cellular bases of this adaptation remain poorly understood. We aimed to define the underlying physiological changes and screen for potential biomarkers of adaptation using transcriptional profiling of whole blood. More generally, we aimed to evaluate the utility of blood RNA sequencing as a modern and sensitive method of athlete’s health monitoring.

**Methods:** Seven elite female speed skaters were profiled before and after 1h intense exercise, on the 18th day of Live High, Train High (LHTH) training programme. Whole blood RNA sequencing (RNA-seq) with globin depletion was used to measure gene expression changes associated with high intensity exercise at high altitude. Eight public microarray datasets were used to identify genes uniquely regulated at high altitude. Gene markers derived from single cell RNA-seq data were used to evaluate the changes of individual cell types in the whole blood.

**Results:** Using individual cell type signatures, we were able to deconvolute the changes of finely defined cell populations from the whole blood RNA-seq. We have detected the increase in neutrophils, platelets, erythrocytes, and CD14 monocytes, and the decrease in natural killers, CD8 T cells, memory CD4 T cells, B cells, and plasmacytoid dendritic cells. The levels of naive CD4 T cells, CD16 monocytes, and myeloid dendritic cells were unchanged. Leveraging the previously published transcriptomic data allowed us to define the expression signature unique to high-altitude adaptation. Among the identified genes we highlight PHOSPHO1, which has a known role in erythropoiesis, and MARC1 with a proposed role in endogenic NO metabolism. Finally, we find that platelets and, to a lesser extent, erythrocytes are the two major cell types that uniquely respond to altitude exercise, while neutrophils represent a more generic marker of intense exercise.

**Conclusions:** Using publicly available data from both single-cell RNA-seq atlases and exercise-related blood profiling dramatically increases the value of whole blood RNA-seq for dynamic evaluation of physiological changes in an athlete’s body. In addition to the measurement of individual gene expression changes, our approach allowed us to estimate changes of blood cell type counts from a small peripheral blood sample, without sorting or other expensive and unfeasible equipment. We also discuss a surprising parallel of hypoxia and increased thrombosis, and hypothesize about the role exercise can play in COVID-19 outcomes.
