## Supplementary Table S1 for "RNA sequencing of whole blood defines the signature of high intensity exercise at altitude in elite speed skaters"

### Sheet: published datasets
GSE	Paper	Tissue	N_part	Part_type	Part_sex	Profiling	Exercise_type	Comparison	Selected
GSE68072	Liu 2017	PBMC	12+12	athletes & non-athletes		microarray	-	athlete vs. non-athlete
GSE3606	Buttner 2007	PBMC	5	healthy adults	male	microarray	15 min exhaustive; 30 min moderate	before vs after both tests
GSE1140	Connoly 2004	PBMC	5	healthy adults	male	microarray	30 min, strenuous	before vs after, 1 h recovery
GSE5105	Buttner 2007	sorted immune cells	10	athletes		microarray	Tour de France, recovery	before vs after, recovery
GSE51216	Mukherjee 2014	whole blood	4+7	athletes & non-athletes	male	microarray	30 min, moderate	before vs after, 1 h recovery	aging athletes & controls
GSE46075	Tonevitsky 2013	whole blood	8	athletes	male	microarray	30 min, moderate	before, 30 & 60 min after
GSE44777	Qu 2013	PBMC	10	healthy adults		microarray	yoga or walking, 4 days	before vs after, yoga vs control
GSE28498	Sakharov 2012	PBMC	19	athletes	male	microarray	15 min exhaustive; 30 min moderate	before vs after both tests
GSE12385	Thompson 2010	PBMC	12	middle age adults		microarray	24 weeks programme	before vs 24 wk after, 26 wk after
GSE14642	Radom-Azik 2009	PBMC	20	teenage females	female	microarray	30 min, moderate	before vs after
GSE8668	Radom-Azik 2008	neutrophils	12	healthy adults		microarray	30 min, strenuous	before vs after
GSE11761	Radom-Azik 2009	PBMC	20	teenage males	male	microarray	30 min, strenuous	before vs after
GSE51835	Radom-Azik 2015	monocytes	12	healthy adults		microarray	10x2 min strenuous, 1 min breaks	before vs after
GSE18966	Nakamura 2010	whole blood	5	middle age adults	male	microarray	4h, moderate	before, 4, 8, 24 h after
GSE14977	Northoff 2008	PBMC	3	middle age adults		2k array	strenuous run	before vs after, M vs F
GSE83578	Abbasi 2016	whole blood	8	athletes		microarray	half-marathon	before, 0.5, 3, 24 h after	additional LPS stimulation
GSE57999	Dias 2015	PBMC	13	healthy adults		microarray	18 wk programme	before vs 18 wk after
