## Supplementary Table S2 for "RNA sequencing of whole blood defines the signature of high intensity exercise at altitude in elite speed skaters"

### Sheet: Sheet1
Donor			f1	f2	f3	f4	f5	f6	f7
Collection time	Test	Reference range
Aug 26, morning	Iron	9,0-30,4 μM	17.2	20.3	9.3	27.3	15.5	14.8	15.7
	Magnesium	0,65-1,05 μM	0.91	0.97	0.92	1.02	0.9	0.96	0.94
	ALT	< 40 IU/L	41	19	27	31	36	19	27
	AST	<40 IU/L	47	38	46	40	49	33	47
	CPK	25-175 IU/L	203	236	150	259	247	75	137
	Urea	2,5-7,5 mM	6.2	5.3	6.3	5.6	6.9	5.5	4.4
	Cortisol	150-770 nM	702	696	707	838	780	993	880
Aug 30, morning	Hb	115-160 g/L	133	-	-	-	-	143	139
	Ht	32-45 %	39	-	-	-	-	42	41
	Iron	9,0-30,4 μM	14.9	11	13.4	17.3	10.9	32.3	29.2
	Glucose	3,3-5,5 mM	4.9	-	-	-	-	5.2	5.3
	Magnesium	0,65-1,05 μM	0.89	0.89	0.91	0.9	1.05	0.87	0.93
	ALT	< 40 IU/L	32	24	25	29	37	19	21
	AST	<40 IU/L	43	57	32	40	39	33	40
	CPK	25-175 IU/L	171	217	152	299	305	95	144
	Urea	2,5-7,5 mM	6.7	5.2	5.8	6	6.6	5.5	4.8
	Cortisol	150-770 nM	633	877	638	492	557	779	820
	Testosterone	< 4,5 nM	2.56	2.01	1.54	2.68	2.76	3.06	2.17
	Bound testosterone	<4,5 pg/mL	3.31	3.3	2.68	11.7	13.9	18.4	4.24
Sep 01, night	ALT	< 40 IU/L	33	25	27	34	44	21	23
	AST	<40 IU/L	49	46	50	61	71	36	45
	CPK	25-175 IU/L	254	398	302	585	461	169	339
Sep 03, morning	Iron	9,0-30,4 μM	32	15.4	19.6	23.2	19.2	24.2	24.5
	Magnesium	0,65-1,05 mM	0.92	0.93	0.91	0.91	0.99	0.9	1.05
	ALT	< 40 IU/L	23	23	18	31	38	19	24
	AST	<40 IU/L	36	33	25	34	56	26	44
	CPK	25-175 IU/L	158	247	158	250	239	67	155
	Urea	2,5-7,5 mM	6	6.1	5.7	5.8	5.1	5.1	5
	Cortisol	150-770 nM	663	824	859	917	889	879	852
	Testosterone	< 4,5 nM	2.29	1.94	1.9	2.33	2.49	2.76	2.4
Sep 05, before exercise	Iron	9,0-30,4 μM	21.6	34.2	24.5	24.7	19.2	36.2	20.8
	Ferritin	11-306,8 ng/mL	105.4	108.8	92.8	25.2	138.9	65.6	37.8
	Folic acid (B9)	3-17 ng/mL	34.9	10.2	35.5	21.4	20.3	17.7	7.7
	Vitamin В12	174-878 pg/mL	666	318	452	525	742	370	363
	Overall T4	60-160 nM	69.8	70	72.2	68.3	51.7	102.8	70.2
	Copper	12,6-24,4 μM	16.8	15.2	12.4	13.6	12.4	14.6	12.3
	Vitamin D	40-60, deficient at <20 ng/mL	36.5	35.7	36	33.6	40.6	31.5	24.5
	Phosphorus	0,81-1,60 mM	1.32	1.39	1.37	1.32	1.19	1.25	1.42
	NT-pro BNP	<125 pg/mL	8.2	31.63	12.56	17.13	23.8	16.11	37.58
	CK-MB	2,0-5,2 ng/mL	7.19	5.1	5.2	12.2	7.2	1.76	3.63
	Overall bilirubin	0,5-1,2 %	0.61	0.72	0.99	0.69	0.36	1	1.54
	Direct bilirubin	<0,5 %	0.24	0.3	0.42	0.28	0.16	0.39	0.52
	ALT	< 40 IU/L	25	21	20	30	31	14	17
	AST	<40 IU/L	31	28	27	41	36	18	22
	CPK	25-175 IU/L	374	356	230	871	467	104	250
	Cortisol	150-770 nM	747	798	522	886	897	782	777
	Testosterone	< 4,5 nM	1.82	1.35	1.38	1.65	2.22	2.41	2.53
	Bound testosterone	<4,5 pg/mL	3.2	3	2.4	7.9	8.9	14.9	4.1
	Growth hormone	0,05-10 ng/mL	0.58	0.38	0.71	0.45	1.91	0.71	0.85
	Dihydrotestosterone	24-450 pg/mL	212	217	251	335	417	437	306
Sep 05, after exercise	Overall T4	60-160 nM	72.8	62.3	64.4	59.9	54.2	93.4	67.8
	Phosphorus	0,81-1,60 mM	1.1	1.23	1.29	1.14	1.12	1.19	1.16
	CPK	25-175 IU/L	429	716	324	980	581	135	302
	Cortisol	150-770 nM	485	696	334	501	577	149	340
	Testosterone	< 4,5 nM	2.04	1.68	1.8	2.1	1.97	2.1	2.33
	Growth hormone	0,05-10 ng/mL	0.71	2.44	9.9	3.09	5.79	0.78	3.07
